# Evaluating ChatGPT as an Adjunct for Radiologic Decision-Making

**DOI:** 10.1101/2023.02.02.23285399

**Authors:** Arya Rao, John Kim, Meghana Kamineni, Michael Pang, Winston Lie, Marc D. Succi

**Author notes:** **Corresponding Author:** Marc D. Succi, MD, Massachusetts General Hospital, Department of Radiology, 55 Fruit Street, Boston, MA, 02114, @MarcSucciMD.

## Abstract

**BACKGROUND:** ChatGPT, a popular new large language model (LLM) built by OpenAI, has shown impressive performance in a number of specialized applications. Despite the rising popularity and performance of AI, studies evaluating the use of LLMs for clinical decision support are lacking.

**PURPOSE:** To evaluate ChatGPT’s capacity for clinical decision support in radiology via the identification of appropriate imaging services for two important clinical presentations: breast cancer screening and breast pain.

**MATERIALS AND METHODS:** We compared ChatGPT’s responses to the American College of Radiology (ACR) Appropriateness Criteria for breast pain and breast cancer screening. Our prompt formats included an open-ended (OE) format, where ChatGPT was asked to provide the single most appropriate imaging procedure, and a select all that apply (SATA) format, where ChatGPT was given a list of imaging modalities to assess. Scoring criteria evaluated whether proposed imaging modalities were in accordance with ACR guidelines.

**RESULTS:** ChatGPT achieved an average OE score of 1.83 (out of 2) and a SATA average percentage correct of 88.9% for breast cancer screening prompts, and an average OE score of 1.125 (out of 2) and a SATA average percentage correct of 58.3% for breast pain prompts.

**CONCLUSION:** Our results demonstrate the feasibility of using ChatGPT for radiologic decision making, with the potential to improve clinical workflow and responsible use of radiology services.
