## Supplementary Data for "Evaluating ChatGPT as an Adjunct for Radiologic Decision-Making"

### Sheet: OE and SATA Prompts
Prompt ID	Prompt
OE Breast Cancer V1	For variant "Breast cancer screening. Average-risk women: women with <15% lifetime risk of breast cancer.", determine the single most appropriate imaging procedure.
OE Breast Cancer V2	For variant "Breast cancer screening. Intermediate-risk women: women with personal history of breast cancer, lobular neoplasia, atypical ductal hyperplasia, or 15% to 20% lifetime risk of breast cancer.", determine the single most appropriate imaging procedure.
OE Breast Cancer V3	For variant "Breast cancer screening. High-risk women: women with a BRCA gene mutation and their untested first-degree relatives, women with a history of chest irradiation between 10 to 30 years of age, women with 20% or greater lifetime risk of breast cancer.", determine the single most appropriate imaging procedure.
SATA Breast Cancer V1	For variant "Breast cancer screening. Average-risk women: women with <15% lifetime risk of breast cancer.", assess appropriateness of the following procedures in a concise manner: Mammography screening, Digital breast tomosynthesis screening, US breast, MRI breast without and with IV contrast, MRI breast without IV contrast, FDG-PET breast dedicated, Sestamibi MBI
SATA Breast Cancer V2	For variant "Breast cancer screening. Intermediate-risk women: women with personal history of breast cancer, lobular neoplasia, atypical ductal hyperplasia, or 15% to 20% lifetime risk of breast cancer.", assess appropriateness of the following procedures in a concise manner: Mammography screening, Digital breast tomosynthesis screening, US breast, MRI breast without and with IV contrast, MRI bre…
SATA Breast Cancer V3	For variant "Breast cancer screening. High-risk women: women with a BRCA gene mutation and their untested first-degree relatives, women with a history of chest irradiation between 10 to 30 years of age, women with 20% or greater lifetime risk of breast cancer.", assess appropriateness of the following procedures in a concise manner: Mammography screening, Digital breast tomosynthesis screening, U…
OE Breast Pain V1	For variant "Female with clinically insignificant breast pain (nonfocal [greater than one quadrant], diffuse, or cyclical) without other suspicious clinical finding. Any age. Initial imaging.", determine the single most appropriate imaging procedure.
OE Breast Pain V2	For variant "Female with clinically significant breast pain (focal and noncyclical). Age less than 30. Initial imaging.", determine the single most appropriate imaging procedure.
OE Breast Pain V3	For variant "Female with clinically significant breast pain (focal and noncyclical). Age 30 to 39. Initial imaging.", determine the single most appropriate imaging procedure.
OE Breast Pain V4	For variant "Female with clinically significant breast pain (focal and noncyclical). Age greater than or equal to 40. Initial imaging.", determine the single most appropriate imaging procedure.
SATA Breast Pain V1	For variant "Female with clinically insignificant breast pain (nonfocal [greater than one quadrant], diffuse, or cyclical) without other suspicious clinical finding. Any age. Initial imaging.", assess appropriateness of the following procedures in a concise manner: Mammography diagnostic, Digital breast tomosynthesis screening, US breast, MRI breast without and with IV contrast, MRI breast withou…
SATA Breast Pain V2	For variant "Female with clinically significant breast pain (focal and noncyclical). Age less than 30. Initial imaging.", assess appropriateness of the following procedures in a concise manner: Mammography diagnostic, Digital breast tomosynthesis screening, US breast, MRI breast without and with IV contrast, MRI breast without IV contrast, Sestamibi MBI
SATA Breast Pain V3	For variant "Female with clinically significant breast pain (focal and noncyclical). Age 30 to 39. Initial imaging.", assess appropriateness of the following procedures in a concise manner: Mammography diagnostic, Digital breast tomosynthesis screening, US breast, MRI breast without and with IV contrast, MRI breast without IV contrast, Sestamibi MBI
SATA Breast Pain V4	For variant "Female with clinically significant breast pain (focal and noncyclical). Age greater than or equal to 40. Initial imaging.", assess appropriateness of the following procedures in a concise manner: Mammography diagnostic, Digital breast tomosynthesis screening, US breast, MRI breast without and with IV contrast, MRI breast without IV contrast, Sestamibi MBI

### Sheet: All Scoring Data
Prompt Number	Person 1 Raw Score	Person 2 Raw Score	Person 3 Raw Score	Possible Points	Person 1 Proportion	Person 2 Proportion	Person 3 Proportion	Average Raw Score	STDEV on Raw Score	Average Proportion Correct	STDEV on Proportion
OE Breast Cancer V1	2	2	2	2	1	1	1	2	0	1	0
OE Breast Cancer V2	1.5	1.5	1.5	2	0.75	0.75	0.75	1.5	0	0.75	0
OE Breast Cancer V3	2	2	2	2	1	1	1	2	0	1	0
SATA Breast Cancer V1	7	7	7	7	1	1	1	7	0	1	0
SATA Breast Cancer V2	5	5	7	7	0.714286	0.714286	1	5.66667	1.1547	0.809524	0.164957
SATA Breast Cancer V3	6	6	6	7	0.857143	0.857143	0.857143	6	0	0.857143	0
OE Breast Pain V1	0	0	0	2	0	0	0	0	0	0	0
OE Breast Pain V2	1.5	0	2	2	0.75	0	1	1.16667	1.04083	0.583333	0.520416
OE Breast Pain V3	0	2	2	2	0	1	1	1.33333	1.1547	0.666667	0.57735
OE Breast Pain V4	2	2	2	2	1	1	1	2	0	1	0
SATA Breast Pain V1	3	1	4	6	0.5	0.166667	0.666667	2.66667	1.52753	0.444444	0.254588
SATA Breast Pain V2	3	2	5	6	0.5	0.333333	0.833333	3.33333	1.52753	0.555556	0.254588
SATA Breast Pain V3	4	3	4	6	0.666667	0.5	0.666667	3.66667	0.57735	0.611111	0.096225
SATA Breast Pain V4	5	5	3	6	0.833333	0.833333	0.5	4.33333	1.1547	0.722222	0.19245

### Sheet: Statistical Analysis
Prompt Number	Average Raw Score	STDEV on Raw Score	Average Proportion Correct	STDEV on Proportion Correct
OE Breast Cancer V1	2	0	1	0
OE Breast Cancer V2	1.5	0	0.75	0
OE Breast Cancer V3	2	0	1	0
SATA Breast Cancer V1	7	0	1	0
SATA Breast Cancer V2	5.66667	1.1547	0.809524	0.164957
SATA Breast Cancer V3	6	0	0.857143	0
OE Breast Pain V1	0	0	0	0
OE Breast Pain V2	1.16667	1.04083	0.583333	0.520416
OE Breast Pain V3	1.33333	1.1547	0.666667	0.57735
OE Breast Pain V4	2	0	1	0
SATA Breast Pain V1	2.66667	1.52753	0.444444	0.254588
SATA Breast Pain V2	3.33333	1.52753	0.555556	0.254588
SATA Breast Pain V3	3.66667	0.57735	0.611111	0.096225
SATA Breast Pain V4	4.33333	1.1547	0.722222	0.19245

### Sheet: Raw ChatGPT Output
Prompt Number	Person 1	Person 2	Person 3
OE Breast Cancer V1	The most appropriate imaging procedure for average-risk women with less than 15% lifetime risk of breast cancer is mammography. This is the current recommended screening method by major health organizations such as the American College of Radiology (ACR) and the Society of Breast Imaging (SBI). It is a low-dose x-ray of the breast, typically performed every 1-2 years for women between the ages of…	The most appropriate imaging procedure for average-risk women with a lifetime risk of less than 15% of breast cancer would be mammography. This imaging technique uses low-dose X-rays to create detailed images of the breast tissue, allowing for the early detection of tumors or other abnormalities. It is the most widely used and recommended method for breast cancer screening in average-risk women.	The most appropriate imaging procedure for average-risk women with less than a 15% lifetime risk of breast cancer is mammography. This imaging test uses low-dose X-rays to create detailed images of the breast tissue, allowing doctors to detect small tumors or other abnormalities that may not be visible or palpable during a clinical breast exam. Mammography is considered the gold standard for brea…
OE Breast Cancer V2	The single most appropriate imaging procedure for intermediate-risk women with a personal history of breast cancer, lobular neoplasia, atypical ductal hyperplasia, or 15% to 20% lifetime risk of breast cancer would be a combination of mammography and breast MRI. This combination is recommended as it increases the sensitivity and specificity of detecting breast cancer in this population.	The most appropriate imaging procedure for intermediate-risk women with a personal history of breast cancer, lobular neoplasia, atypical ductal hyperplasia, or a 15-20% lifetime risk of breast cancer would likely be a combination of mammography and breast MRI. This is because these women are at a higher risk for breast cancer and both mammography and breast MRI have been shown to be effective in …	The most appropriate imaging procedure for intermediate-risk women with a personal history of breast cancer, lobular neoplasia, atypical ductal hyperplasia, or a 15% to 20% lifetime risk of breast cancer would likely be a combination of mammography and breast magnetic resonance imaging (MRI). This is because MRI is more sensitive than mammography in detecting breast cancer and can help to identif…
OE Breast Cancer V3	The single most appropriate imaging procedure for high-risk women as described in the variant "Breast cancer screening. High-risk women: women with a BRCA gene mutation and their untested first-degree relatives, women with a history of chest irradiation between 10 to 30 years of age, women with 20% or greater lifetime risk of breast cancer." would likely be a combination of mammography and breast…	The most appropriate imaging procedure for high-risk women with a BRCA gene mutation and their untested first-degree relatives, women with a history of chest irradiation between 10 to 30 years of age, or women with a 20% or greater lifetime risk of breast cancer would likely be breast magnetic resonance imaging (MRI) in combination with mammography.	The most appropriate imaging procedure for high-risk women as described in the variant "Breast cancer screening. High-risk women: women with a BRCA gene mutation and their untested first-degree relatives, women with a history of chest irradiation between 10 to 30 years of age, women with 20% or greater lifetime risk of breast cancer." would be a breast MRI (magnetic resonance imaging) in addition…
SATA Breast Cancer V1	Mammography screening and Digital Breast Tomosynthesis screening are appropriate for average-risk women as these are the current standard screening methods for breast cancer. Ultrasound breast screening is also appropriate for average-risk women, as it is often used as an adjunctive test to mammography in women with dense breast tissue. Magnetic Resonance Imaging (MRI) of the breast without and w…	Mammography screening: Appropriate Digital breast tomosynthesis screening: Appropriate US breast: Appropriate MRI breast without and with IV contrast: Not typically recommended for average-risk women, may be considered for women with a higher risk of breast cancer. FDG-PET breast dedicated: Not typically recommended for average-risk women, may be considered for women with a higher risk of breast …	Mammography screening and digital breast tomosynthesis screening are appropriate procedures for average-risk women with a lifetime risk of breast cancer less than 15%. These procedures use X-rays to produce images of the breast and can detect small tumors that may not be palpable. Ultrasound (US) breast can also be used as a screening tool, especially in women with dense breast tissue, as it can …
SATA Breast Cancer V2	Mammography screening: Appropriate Digital breast tomosynthesis screening: Appropriate US breast: May be appropriate in addition to mammography or tomosynthesis as a complementary screening tool MRI breast without and with IV contrast: May be appropriate for women with a personal history of breast cancer or high-risk genetic mutations FDG-PET breast dedicated: May be appropriate for women with a …	Mammography screening and Digital breast tomosynthesis screening are appropriate procedures for intermediate-risk women as they are both used to detect breast cancer and are recommended by the American College of Radiology (ACR) and the Society of Breast Imaging (SBI). Ultrasound breast and MRI breast without IV contrast are also appropriate procedures for intermediate-risk women as they can help…	Mammography screening: Appropriate. Mammography is considered the gold standard for breast cancer screening, and it is recommended for intermediate-risk women with a personal history of breast cancer, lobular neoplasia, atypical ductal hyperplasia, or a 15% to 20% lifetime risk of breast cancer.Digital breast tomosynthesis (DBT) screening: Appropriate. DBT is an advanced mammography technique tha…
SATA Breast Cancer V3	Mammography and digital breast tomosynthesis (DBT) are appropriate screening methods for high-risk women as they are effective in detecting breast cancer early. Ultrasound (US) breast may also be used as an adjunct to mammography or DBT for high-risk women. Magnetic resonance imaging (MRI) without and with IV contrast is also considered appropriate for high-risk women, as it is more sensitive tha…	Mammography screening: Appropriate. Mammography is considered the gold standard for breast cancer screening, and it is recommended for high-risk women with a BRCA gene mutation and their untested first-degree relatives, women with a history of chest irradiation between 10 to 30 years of age, or women with a 20% or greater lifetime risk of breast cancer. Digital breast tomosynthesis (DBT) screenin…	Mammography screening, Digital breast tomosynthesis screening, and Ultrasound breast are all appropriate screening options for high-risk women as they are recommended by various guidelines. MRI breast without and with IV contrast is also an appropriate screening option for high-risk women, particularly for those with a BRCA gene mutation, as it has been shown to be more sensitive than mammography…
OE Breast Pain V1	Mammography is the most appropriate imaging procedure for a female with clinically insignificant breast pain that is nonfocal, diffuse, or cyclical, without any other suspicious clinical findings, at any age. This is the recommended initial imaging for breast pain in this scenario as it can effectively detect any potential abnormalities or changes in the breast tissue.	The single most appropriate imaging procedure for "Female with clinically insignificant breast pain (nonfocal [greater than one quadrant], diffuse, or cyclical) without other suspicious clinical finding. Any age. Initial imaging" is a breast ultrasound. This is because ultrasound is highly sensitive for detecting breast abnormalities and can differentiate between solid and fluid-filled masses, wh…	The most appropriate imaging procedure for a female with clinically insignificant breast pain (nonfocal, diffuse, or cyclical) without other suspicious clinical findings would likely be a breast ultrasound. This is because breast ultrasound is highly specific for identifying cystic lesions, which are a common cause of breast pain. Additionally, ultrasound does not use ionizing radiation, making i…
OE Breast Pain V2	The most appropriate initial imaging procedure for a female under 30 with clinically significant breast pain (focal and noncyclical) would be a mammogram and breast ultrasound. This combination is typically used to evaluate breast pain, as it allows for both a structural and functional assessment of the breast tissue. The mammogram can detect any calcifications or masses, while the ultrasound can…	This is because breast MRI is more sensitive than mammography in detecting breast cancer and can help to identify any additional areas of concern that may not be visible on a mammogram. Additionally, the American College of Radiology and the Society of Breast Imaging recommend that women at increased risk of breast cancer, such as those with a BRCA gene mutation, history of chest irradiation betw…	The most appropriate imaging procedure for a female with clinically significant breast pain (focal and noncyclical) and age less than 30 would likely be a breast ultrasound. This is because breast ultrasound is highly specific for identifying cystic lesions, which are a common cause of breast pain, and it is also a good option for imaging younger women since it does not use ionizing radiation. Ad…
OE Breast Pain V3	The single most appropriate imaging procedure for a female with clinically significant breast pain (focal and noncyclical) in the age range of 30 to 39 would be a breast MRI.	The most appropriate imaging procedure for a female with clinically significant breast pain (focal and noncyclical) and age between 30-39 would likely be a combination of mammography and breast ultrasound.Mammography is considered the gold standard for imaging the breast and is especially useful for detecting small calcifications or masses that may not be palpable on physical examination. It can …	It's important to note that clinical breast exam and patient history should be taken into account when deciding the best imaging option. If there are any concerning signs or symptoms, such as a lump, skin changes, or discharge, then further imaging such as mammography or breast ultrasound would be recommended.
OE Breast Pain V4	The single most appropriate imaging procedure for a female with clinically significant breast pain (focal and noncyclical) and age greater than or equal to 40 is a mammogram. This would typically be considered the initial imaging test in this scenario.	The most appropriate imaging procedure for a female with clinically significant breast pain (focal and noncyclical) and age greater than or equal to 40 would likely be a combination of mammography and breast ultrasound.Mammography is considered the gold standard for imaging the breast and is especially useful for detecting small calcifications or masses that may not be palpable on physical examin…	The single most appropriate imaging procedure for a female with clinically significant breast pain (focal and noncyclical) and age greater than or equal to 40 would be a mammogram and breast ultrasound. This combination of tests can help to identify the cause of the pain and determine if there is any underlying breast cancer. Depending on the results of these imaging tests, further testing such a…
SATA Breast Pain V1	Mammography diagnostic: Appropriate for initial imaging as it is a low-dose x-ray that can detect breast abnormalities. Digital breast tomosynthesis screening: Appropriate for initial imaging as it is a low-dose x-ray that creates 3D images of the breast and can detect abnormalities. US breast: Not appropriate for initial imaging as it may not detect small or deep-seated tumors. MRI breast withou…	Mammography diagnostic and digital breast tomosynthesis screening are appropriate for initial imaging in the case of female with clinically insignificant breast pain. Ultrasound breast and MRI breast without and with IV contrast may also be considered as additional imaging options. Sestamibi MBI is not typically used for breast imaging in this scenario.	Mammography diagnostic: Not appropriate as the first-line imaging modality. Mammography is typically used to evaluate suspicious findings or abnormalities detected on a clinical breast examination, but in this case, the patient presents with clinically insignificant breast pain without other suspicious clinical findings.Digital breast tomosynthesis (DBT) screening: Not appropriate as the first-li…
SATA Breast Pain V2	Mammography diagnostic and digital breast tomosynthesis screening are appropriate initial imaging options for a female under the age of 30 with clinically significant focal and noncyclical breast pain. Ultrasound (US) breast can also be used to further evaluate any abnormalities seen on mammography or tomosynthesis. MRI breast without and with IV contrast can also be considered as a more sensitiv…	Mammography diagnostic: Appropriate for initial imaging, as it is a commonly used method for breast imaging in women of all ages. Digital breast tomosynthesis screening: Not appropriate as it is a screening method and the patient is experiencing clinically significant breast pain. US breast: Appropriate as a supplementary imaging method, especially if there is a concern for a cyst or other benign…	Mammography diagnostic: Appropriate as an adjunct to ultrasound. Mammography is considered the gold standard for imaging the breast and is especially useful for detecting small calcifications or masses that may not be palpable on physical examination. However, in this case, the patient's age is less than 30, and the breast tissue is denser, which makes it harder to detect abnormalities on a mammo…
SATA Breast Pain V3	Mammography diagnostic: Appropriate as initial imaging for female with clinically significant breast pain Digital breast tomosynthesis screening: Not appropriate as this is a screening test and patient has symptoms suggesting a specific area of concern US breast: Appropriate as an adjunct to mammography to evaluate specific areas of concern MRI breast without and with IV contrast: Appropriate as …	Mammography diagnostic: Appropriate Digital breast tomosynthesis screening: Not appropriate, as this test is typically used for screening in asymptomatic individuals. US breast: Appropriate as an adjunct imaging modality. MRI breast without and with IV contrast: Appropriate, as MRI is a sensitive tool for detecting breast abnormalities and can be used for diagnostic and/or monitoring purposes. Se…	Mammography diagnostic: Appropriate as a primary imaging modality. Mammography is considered the gold standard for imaging the breast and is especially useful for detecting small calcifications or masses that may not be palpable on physical examination. In this case, the patient is aged 30-39 and has clinically significant breast pain, so a mammogram would be an appropriate initial imaging modali…
SATA Breast Pain V4	Mammography diagnostic: Appropriate for a woman over the age of 40 with clinically significant breast pain that is focal and noncyclical, as it is an established imaging modality for breast cancer detection. Digital breast tomosynthesis screening: Also appropriate for a woman over the age of 40 with clinically significant breast pain that is focal and noncyclical, as it is a newer imaging modalit…	Mammography diagnostic: Appropriate as a primary imaging modality. Mammography is considered the gold standard for imaging the breast and is especially useful for detecting small calcifications or masses that may not be palpable on physical examination. In this case, the patient is aged 40 and above and has clinically significant breast pain, so a mammogram would be an appropriate initial imaging…	Mammography diagnostic: Appropriate. Digital breast tomosynthesis screening: Not appropriate as this is a diagnostic imaging study, not a screening. US breast: Appropriate, as it can be used to evaluate breast pain and lumps. MRI breast without and with IV contrast: Appropriate, as it can provide detailed images of the breast tissue and may be useful in evaluating breast pain and lumps. Sestamibi…
